# State- and County-Level COVID-19 Public Health Orders in California: Constructing a Dataset and Describing Their Timing, Content, and Stricture

**DOI:** 10.1101/2020.11.08.20224915

**Authors:** Jeremy D. Goldhaber-Fiebert, Alexander F. Holsinger, Erin Holsinger, Elizabeth Long, on behalf of the SC-COSMO Modeling Consortium

## Abstract

Without vaccines, non-pharmaceutical interventions have been the most widely used approach to controlling the spread of COVID-19 epidemics. Various jurisdictions have implemented public health orders as a means of reducing effective contacts and controlling their local epidemics. Multiple studies have examined the effectiveness of various orders (e.g. use of face masks) for epidemic control. However, orders occur at different timings across jurisdictions and some orders on the same topic are stricter than others. We constructed a county-level longitudinal data set of more than 2,400 public health orders issues by California and its 58 counties pertaining to its 40 million residents. First, we describe methods used to construct the dataset that enables the characterization of the evolution over time of California state- and county-level public health orders dealing with COVID-19 from January 1, 2020 through June 30, 2021. Public health orders are both an interesting and important outcome in their own right and also a key input into analyses looking at how such orders may impact COVID-19 epidemics. To construct the dataset, we developed and executed a search strategy to identify COVID-19 public health orders over this time period for all relevant jurisdictions. We characterized each identified public health order in terms of the timing of when it was announced, went into effect and (potentially) expired. We also adapted an existing schema to describe the topic(s) each public health order dealt with and the level of stricture each imposed, applying it to all identified orders. Finally, as an initial assessment, we examined the patterns of public health orders within and across counties, focusing on the timing of orders, the rate of increase and decrease in stricture, and on variation and convergence of orders within regions.
