## Supplementary material for "State- and County-Level COVID-19 Public Health Orders in California: Constructing a Dataset and Describing Their Timing, Content, and Stricture": Archive containing all csv files described in Appendix Table 1 as well as information for other Appendix Tables as relevant: PH_Orders_order_type.csv

order_type	order_type2
order_bubble	Social bubble restrictions - unvaccinated
order_bubble_vac	Social bubble restrictions - vaccinated
order_closure	Daily overall closure status
order_gath	Daily gathering restrictions - unvaccinated
order_gath_vac	Daily gathering restrictions - vaccinated
order_events	Private event restrictions - unvaccinated
order_events_vac	Private event restrictions - vaccinated
order_lab	Daily lab & tracing requirements
order_masks	Daily mask restrictions - unvaccinated
order_masks_vac	Daily mask restrictions - vaccinated
order_quarres	Daily resident quarantine restrictions - unvaccinated
order_quarres_vac	Daily resident quarantine restrictions - vaccinated
order_quarvis	Daily visitor quarantine restrictions - unvaccinated
order_quarvis_vac	Daily visitor quaratine restrictions - vaccinated
order_shome	Daily stay at home restrictions
