## Supplementary material for "State- and County-Level COVID-19 Public Health Orders in California: Constructing a Dataset and Describing Their Timing, Content, and Stricture": Archive containing all csv files described in Appendix Table 1 as well as information for other Appendix Tables as relevant: PH_Orders_order_value.csv

order_type	order_value	order_value_detail
order_gath	10	Gatherings of 10 or more
order_gath	9	Gatherings of 25 or more
order_gath	8	Gatherings of 50 or more
order_gath	7	Gatherings of 100 or more
order_gath	6	Gatherings of 250 or more
order_gath	5	Gatherings of 500 or more
order_gath	1	Gatherings of 1000 people or more
order_gath_vac	10	Gatherings of 10 or more
order_gath_vac	9	Gatherings of 25 or more
order_gath_vac	8	Gatherings of 50 or more
order_gath_vac	7	Gatherings of 100 or more
order_gath_vac	6	Gatherings of 250 or more
order_gath_vac	5	Gatherings of 500 or more
order_gath_vac	1	Gatherings of 1000 people or more
order_events	3	Outdoor capacity 400 people, Indoor capacity 200 people
order_events	4	Outdoor capacity 300 people, Indoor capacity 150 people
order_events	5	Outdoor capacity 200 people, with or without indoor capacity 100 people
order_events	6	Outdoor capacity 100 people
order_events	7	Outdoor capacity 50 people
order_events	9	Only outdoors, capacity 25 people
order_events_vac	3	Outdoor capacity 400 people, Indoor capacity 200 people
order_events_vac	4	Outdoor capacity 300 people, Indoor capacity 150 people
order_events_vac	5	Outdoor capacity 200 people, with or without indoor capacity 100 people
order_events_vac	6	Outdoor capacity 100 people
order_events_vac	7	Outdoor capacity 50 people
order_events_vac	9	Only outdoors, capacity 25 people
order_shome	10	All except essential workers must stay at home
order_shome	8	Exemption for religious gatherings
order_shome	4	Stay at home from 10pm to 5 am
order_shome	3	Applies to those >75 yo or >70 yo with co-morbitities
order_quarres	10	Failure to comply with isolation can result in fine/misdemeanor
order_quarres	9	If you have had any exposure to an individual with a positive test, quarantine for 14 days; positive tests must isolate for 10 days; symptomatic must isolate for at least 10 days from beg of symptoms and 3 days fever-free
order_quarres	8	If you have had any exposure to an individual with a positive test, quarantine for 14 days; positive tests must isolate for 10 days; symptomatic must isolate for at least 10 days from beg of symptoms and 1 day fever-free
order_quarres	7	If you have been exposed, quarantine for 14 days; sick must isolate for 7 days from beg of symptoms and 3 days fever-free
order_quarres	6	Stay home if sick, quarantine for 14 days if exposed
order_quarres	5	If you have been exposed, you must quarantine for 14 days
order_quarres	4	If you are positive, isolate for 10 days and at least 1 day fever-free
order_quarres	3	If you have symptoms, isolate for 7 days or until 3 days fever-free
order_quarres	2	People should not return to work until 24 hours symptom-free
order_quarres	1	People with symptoms urged to self-isolate
order_quarres_vac	0	Fully vaccinated residents do not need to quarantine following exposure if asymptomatic
order_quarvis	1	Exclude from events anyone from out-of-state with symptoms
order_quarvis	2	Exclude from events anyone who traveled from China
order_quarvis	3	Exclude from events anyone with symptoms who traveled from European or US hotspots
order_quarvis	5	Require 14 day quarantine anyone who traveled from hotspots out of country
order_quarvis	7	Require 14 day quarantine for travelers coming from certain states
order_quarvis	8	Require 14 day quarantine anyone coming from out of state
order_quarvis	6	No people may disembark from a cruise ship in which anyone has been diagnosed with covid without permission
order_quarvis_vac	0	Fully vaccinated visitors do not need to quarantine following exposure if asymptomatic
order_lab	1	Mandate reporting of positive tests
order_lab	2	Mandate reporting of all lab results
order_lab	3	Allows those who "meet criteria" but without a doctor's order to be tested by the County/ requires testing for all decedents
order_lab	4	Require healthcare facilities to test any symptomatic, exposed or at-risk persons
order_lab	5	Funds provided for contact tracing
order_lab	6	Public awareness for contact tracing provided
order_lab	7	Businesses must req reporting of pos tests by personnel and then must participate in contact tracing OR facilities must report all febrile resp infections
order_lab	8	Residents and personnel of Residential Facilities must submit to testing
order_lab	9	Business forced to test all employees to remain open
order_masks	10	Mask mandate for all public places, specifically enforced with fines, charges
order_masks	9	Masks required for all individuals when in public spaces, potentially enforceable.
order_masks	8	Mask mandate for anyone leaving their homes with possible contact with non-household members, includes exercise when one could come within 30 feet of others
order_masks	7	Masks required for all people in public places
order_masks	6	Masks required when using public outdoor spaces, visiting businesses, riding public transportation, for those over 12 yo
order_masks	5	Masks also required for those in nursing homes plus residents when not in their rooms
order_masks	4	Face coverings required for those in public facing essential businesses and those who visit
order_masks	3	Face coverings required for those in public facing essential businesses
order_masks	2	Allow businesses to require face coverings
order_masks	1	Face coverings suggested for essential businesses
order_masks_vac	4	Fully vaccinated people only need to wear masks indoors or if in crowds outdoors
order_closure	0	No restrictions
order_closure	1	Lowest closure, e.g. gathering restrictions or wineries closed
order_closure	2	Select recreation areas closed, e.g. beaches on weekends
order_closure	3	Indoor dining closed
order_closure	4	Nail and hair salons closed
order_closure	5	Indoor malls closed
order_closure	6	Places of worship closed
order_closure	7	Strict closures, e.g. schools closed
order_closure	8	Strict closures, e.g. day camps closed
order_closure	9	Hotels closed
order_closure	10	Strictest closure, e.g. all businesses and recreation areas closed
order_bubble	1.2	Gatherings may be indoor or outdoor w capacity 100 ppl, fully vaccinated may gather indoors w/o masks
order_bubble	1.3	Gatherings may be indoor or outdoor w capacity 50 ppl, fully vaccinated may gather indoors w/o masks
order_bubble	1.4	Gatherings may be indoor or outdoor w capacity 25 ppl, fully vaccinated may gather indoors w/o masks
order_bubble	1.5	Corresponds to value of 2, but with additional fully vaccinated household
order_bubble	2	Gatherings of greater than 3 households are not allowed, must be outside in purple tier
order_bubble	2.5	Corresponds to value of 3, but with additional fully vaccinated household
order_bubble	3	Gatherings of greater than 3 households are not allowed, must be outside for all
order_bubble	4	Gatherings can only include 3 households, must be outside, must report ill participants
order_bubble	5	Gatherings can include 3 households, only 25 people
order_bubble	6	Gatherings must be outside & limited to 3 hhds & 25 ppl; "meal" gatherings should be limited to 3 hhds & 6 ppl
order_bubble	6.5	Corresponds to a value of 7, but with an additional fully vaccianted household
order_bubble	7	Gatherings shall be outside & limited to 3 hhds & 16 people
order_bubble	8	Households may not interact with other households between 10pm and 5am
order_bubble	9	No gatherings of households allowed
order_bubble_vac	1	Fully vaccinated individuals can visit with other fully vaccinated individuals indoors without wearing masks or physical distancing
