## Supplementary material for "State- and County-Level COVID-19 Public Health Orders in California: Constructing a Dataset and Describing Their Timing, Content, and Stricture": Archive containing all csv files described in Appendix Table 1 as well as information for other Appendix Tables as relevant: PH_Orders_region.csv

county	region
Alameda	Bay Area
Alpine	Central Sierra
Amador	Central Sierra
Butte	Northern Sacramento Valley
Calaveras	Central Sierra
Colusa	Northern Sacramento Valley
Contra Costa	Bay Area
Del Norte	Northern California
El Dorado	Greater Sacramento
Fresno	San Joaqiun Valley
Glenn	Northern Sacramento Valley
Humboldt	Northern California
Imperial	Southern Border
Inyo	Central Sierra
Kern	San Joaqiun Valley
Kings	San Joaqiun Valley
Lake	Northern California
Lassen	Northern California
Los Angeles	Southern California
Madera	San Joaqiun Valley
Marin	Bay Area
Mariposa	Central Sierra
Mendocino	Northern California
Merced	San Joaqiun Valley
Modoc	Northern California
Mono	Central Sierra
Monterey	Central Coast
Napa	Bay Area
Nevada	Northern California
Orange	Southern California
Placer	Greater Sacramento
Plumas	Northern California
Riverside	Southern California
Sacramento	Greater Sacramento
San Benito	Bay Area
San Bernardino	Southern California
San Diego	Southern Border
San Francisco	Bay Area
San Joaquin	San Joaqiun Valley
San Luis Obispo	Central Coast
San Mateo	Bay Area
Santa Barbara	Central Coast
Santa Clara	Bay Area
Santa Cruz	Bay Area
Shasta	Northern Sacramento Valley
Sierra	Northern California
Siskiyou	Northern California
Solano	Bay Area
Sonoma	Bay Area
Stanislaus	San Joaqiun Valley
Sutter	Greater Sacramento
Tehama	Northern Sacramento Valley
Trinity	Northern California
Tulare	San Joaqiun Valley
Tuolumne	Central Sierra
Ventura	Southern California
Yolo	Greater Sacramento
Yuba	Greater Sacramento
