## Supplementary material for "State- and County-Level COVID-19 Public Health Orders in California: Constructing a Dataset and Describing Their Timing, Content, and Stricture": Archive containing all csv files described in Appendix Table 1 as well as information for other Appendix Tables as relevant: PH_Orders_statewide.csv

dt_PHO	order_value	order_type	order_type_details
3/19/20	6	order_closure	California stay-at-home order
3/19/20	10	order_shome	California stay-at-home order
6/18/20	7	order_masks	California mask order
7/13/20	3	order_closure	California mandated reclosing, shift to county watch system
8/31/21	5, 3, 2, 1	order_closure	California shift to color-coded tiered system (1=yellow, 2=orange, 3=red, 5=purple)
9/22/21	4, 3, 2, 1	order_closure	Level 5 tier relaxes to level 4 (Purple is now coded as 4 instead of 5)
11/19/21	4, 10	order_shome	New staty-at-home order imposes curfew for purple tier counties
12/5/21	6	order_closure	Level 6 tier implemented with regional stay-at-home orders
2/15/21	0	order_quarres_vac	Fully vaccinated individuals do not have to quaratine if exposed
4/15/21	5, 6, 7, 9	order_events	Updated guidance for private events based on tier system
4/15/21	3, 4, 5 ,6	order_events_vac	Updated guidance for private events based on tier system
4/15/21	5, 6, 7	order_gath	Updated guidance for gatherings based on tier system
4/15/21	3, 5, 6	order_gath_vac	Updated guidance for gatherings based on tier system
5/3/21	4	order_masks_vac	Fully vaccinated people only need to wear masks indoors or if in crowds outdoors
6/15/21	0	order_closure	Level 0 tier created with elimination of tier system
